# Evaluating metagenomics and targeted approaches for diagnosis and surveillance of viruses

**DOI:** 10.1101/2024.03.28.24304905

**Authors:** Sarah Buddle, Leysa Forrest, Naomi Akinsuyi, Luz Marina Martin Bernal, Tony Brooks, Cristina Venturini, Charles Miller, Julianne R Brown, Nathaniel Storey, Laura Atkinson, Timothy Best, Sunando Roy, Sian Goldsworthy, Sergi Castellano, Peter Simmonds, Heli Harvala, Tanya Golubchik, Rachel Williams, Judith Breuer, Sofia Morfopoulou, Oscar Enrique Torres Montaguth

## Abstract

**Background:** Metagenomics is a powerful approach for the detection of unknown and novel pathogens. Workflows based on Illumina short-read sequencing are becoming established in diagnostic laboratories. However, barriers to broader take-up include the need for high sequencing depths, long turnaround times, and limited sensitivity. Newer metagenomics protocols based on Oxford Nanopore Technologies (ONT) sequencing allow acquisition and analysis of data in real time, potentially reducing the need for high-volume sequencing and enabling point-of-care testing. Furthermore, targeted approaches that selectively amplify known pathogens could improve sensitivity.

**Methods:** We evaluated detection of viruses with readily available untargeted metagenomic workflows using Illumina and ONT, and an Illumina-based enrichment approach using the Twist Biosciences Comprehensive Viral Research Panel (VRP), which targets 3153 viruses. We tested samples consisting of a dilution series of a six-virus mock community in a human DNA/RNA background, designed to resemble clinical specimens with low microbial abundance and high host content. Protocols were designed to retain the host transcriptome, since this could help confirm the absence of infectious agents. We further compared the performance of commonly used taxonomic classifiers.

**Results:** Capture with the Twist VRP increased sensitivity by at least 10-100-fold over untargeted sequencing, making it suitable for the detection of low viral loads (60 genome copies per ml (gc/ml)), but additional methods may be needed in a diagnostic setting to detect untargeted organisms. While untargeted ONT had good sensitivity at high viral loads (60,000 gc/ml), at lower viral loads (600-6,000 gc/ml), longer and more costly sequencing runs would be required to achieve sensitivities comparable to the untargeted Illumina protocol. Untargeted ONT provided better specificity than untargeted Illumina sequencing. However, the application of robust thresholds standardized results between taxonomic classifiers. Host gene expression analysis is optimal with untargeted Illumina sequencing but possible with both the VRP and ONT.

**Conclusions:** Metagenomics has the potential to become standard-of-care in diagnostics and is a powerful tool for the discovery of emerging pathogens. Untargeted Illumina and ONT metagenomics and capture with the Twist VRP have different advantages with respect to sensitivity, specificity, turnaround time and cost, and the optimal method will depend on the clinical context.
