## Supplementary Table 1 for "Evaluating metagenomics and targeted approaches for diagnosis and surveillance of viruses"

### Sheet: Sheet1
Platform	DNA or RNA	Genome copy number	Repeat	Raw reads	Raw base pairs	Raw read length (Illumina) or N50 (Nanopore)	Reads after subsampling	Base pairs after subsampling	Read length (Illumina) or N50 (Nanopore) after subsampling
Untargeted Illumina	DNA	60000	A	58296456	8744468400	150	33333334	5000000100	150
			B	81260528	12189079200	150	33333334	5000000100	150
		6000	A	64932896	9739934400	150	33333334	5000000100	150
			B	72054338	10808150700	150	33333334	5000000100	150
		600	A	63870452	9580567800	150	33333334	5000000100	150
			B	67160844	10074126600	150	33333334	5000000100	150
		60	A	46056416	6908462400	150	33333334	5000000100	150
			B	62018072	9302710800	150	33333334	5000000100	150
		0	A	68288960	10243344000	150	33333334	5000000100	150
			B	60959290	9143893500	150	33333334	5000000100	150
	RNA	60000	A	43248690	6487303500	150	33333334	5000000100	150
			B	39865094	5979764100	150	33333334	5000000100	150
		6000	A	69883434	10482515100	150	33333334	5000000100	150
			B	69509592	10426438800	150	33333334	5000000100	150
		600	A	74035216	11105282400	150	33333334	5000000100	150
			B	68300064	10245009600	150	33333334	5000000100	150
		60	A	70832980	10624947000	150	33333334	5000000100	150
			B	66440382	9966057300	150	33333334	5000000100	150
		0	A	38271676	5740751400	150	33333334	5000000100	150
			B	62290826	9343623900	150	33333334	5000000100	150
Untargeted Nanopore	DNA	60000	A	1529854	5245815185	3640	1458170	4999997722	3640
			B	1692752	5532417795	3479	1529721	4999995429	3479
		6000	A	2788965	6547738993	2528	2129659	4999998620	2528
			B	2624068	5261995618	2119	2493505	4999998771	2119
		600	A	2804084	6503447597	2433	2155728	4999999981	2433
			B	3098844	5839782596	1975	2653034	4999998479	1976
		60	A	3341530	6319955361	2021	2643739	4999998979	2021
			B	2065153	5163933901	2648	1999566	4999998178	2648
		0	A	2637112	5093505600	2002	2588671	4999999546	2002
			B	1775217	5704865320	3386	1556055	4999997768	3386
	RNA	60000	A	2672149	8911470722	4395	1498700	4999999580	4396
			B	2324187	8858848413	4846	1312369	4999999075	4846
		6000	A	2368192	5553897186	3607	2132797	4999996630	3605
			B	2377569	6635708796	4353	1791071	4999998937	4354
		600	A	1896232	7718030169	5272	1228927	4999999165	5271
			B	3290248	12334431099	4451	1333945	4999999561	4451
		60	A	2590684	11381060976	5116	1137732	4999996788	5115
			B	2346336	8240998658	4648	1424002	4999997019	4647
		0	A	2902329	11110312980	4505	1306343	4999998533	4504
Twist Viral Research Panel	Combined	60000	A	44279936	6641990400	150	33333334	5000000100	150
			B	66947326	10042098900	150	33333334	5000000100	150
		6000	A	45969786	6895467900	150	33333334	5000000100	150
			B	41578138	6236720700	150	33333334	5000000100	150
		600	A	50859358	7628903700	150	33333334	5000000100	150
			B	51039968	7655995200	150	33333334	5000000100	150
			C	44938494	6740774100	150	33333334	5000000100	150
			D	50210330	7531549500	150	33333334	5000000100	150
		60	A	45632902	6844935300	150	33333334	5000000100	150
			B	52178020	7826703000	150	33333334	5000000100	150
			C	48919414	7337912100	150	33333334	5000000100	150
			D	42161772	6324265800	150	33333334	5000000100	150
		0	A	54985500	8247825000	150	33333334	5000000100	150
			B	38826466	5823969900	150	33333334	5000000100	150
			C	47371766	7105764900	150	33333334	5000000100	150
			D	41809678	6271451700	150	33333334	5000000100	150
