## Supplementary Table 2 for "Evaluating metagenomics and targeted approaches for diagnosis and surveillance of viruses"

### Sheet: Sheet1
Sequencing costs (Sterling pounds)
23 sample run + Negative control
Approach	Input material	Library Prep Kits	Library prep cost per sample	Library prep cost per sample including negative control	Seq costs to achieve 5gb/ 1 sample*	Sequencing Kit/Flowcell	Sequencing output	Total cost	Total cost DNA+ RNA	Cost per sample	Cost per sample (DNA+ RNA)
Untargeted Illumina (NextSeq)	DNA	NEBNext Ultra II FS DNA kit + NEB microbe enrich	60.3333	62.807	5194	NextSeq 1000/2000 P3 Reagents (300 Cycles)	330 Gb	4045	8245.2	175.87	358.487
	RNA	KAPA RNA HyperPrep Kit with RiboErase	66.8	69.5388				4200.2		182.617
Untargeted Illumina (NovaSeq)	DNA	NEBNext Ultra II FS DNA kit + NEB microbe enrich	60.3333	62.807	2945	NovaSeq 6000 SP Kit V1.5(300 Cycles)	255 Gb	2920.5	5996.2	126.978	260.704
	RNA	KAPA RNA HyperPrep Kit with RiboErase	66.8	69.5388				3075.7		133.726
Oxford Nanopore method	RNA	Rapid Smart-9N	22.31	23.27	2430	3 X PromethION Flow Cell (R10.4.1)	240 Gb	1750.44	3976.04	76.1061	172.871
	DNA	Rapid PCR Barcoding kit V14 (RPB114.24) + NEB microbe enrich	42.1083	43.94				2225.6		96.7652
TWIST	DNA+RNA	Twist Comprehensive Viral Research Panel + Twist Library Preparation EF Kit 2.0	104.05	104.952	2788.42	NextSeq 1000/2000 P2 Reagents (300 Cycles)	120 Gb	5202.32	5202.32	226.188	226.188
5 sample run + Negative control
Approach	Input material	Library Prep Kits	Library prep cost per sample	Library prep cost per sample including negative control	Seq costs to achieve 5gb/ 1 sample*	Sequencing Kit/Flowcell	Sequencing output	Total cost	Total cost DNA+ RNA	Cost per sample	Cost per sample (DNA+ RNA)
Untargeted Illumina	DNA	NEBNext Ultra II FS DNA kit + NEB microbe enrich	60.3333	72.4	2788.24	NextSeq 1000/2000 P2 Reagents (300 Cycles)	120 Gb	1756.12	3551.04	351.224	710.208
	RNA	KAPA RNA HyperPrep Kit with RiboErase	66.8	80.16				1794.92		358.984
Oxford Nanopore method	RNA	Rapid Smart-9N	35.43	42.516	810	PromethION Flow Cell (R10.4.1)	80 Gb	617.58	1353.98	123.516	270.796
	DNA	Rapid PCR Barcoding kit V14 (RPB114.24) + NEB microbe enrich	55.2333	66.28				736.4		147.28
TWIST	DNA+RNA	Twist Comprehensive Viral Research Panel + Twist Library Preparation EF Kit 2.0	148.48	152.63	1056	NextSeq 1000/2000 P1 Reagents (300 Cycles)	30 Gb	1819.15	1819.15	363.83	338.931
1 sample run + Negative control
Approach	Input material	Library Prep Kits	Library prep cost per sample	Library prep cost per sample including negative control	Seq costs to achieve 5gb/ 1 sample*	Sequencing Kit/Flowcell	Sequencing output	Total cost	Total cost DNA+ RNA	Cost per sample	Cost per sample (DNA+ RNA)
Untargeted Illumina	DNA	NEBNext Ultra II FS DNA kit + NEB microbe enrich	60.3333	120.667	1056	NextSeq 1000/2000 P1 Reagents (300 Cycles)	30 Gb	648.667	1310.26	648.667	1310.26
	RNA	KAPA RNA HyperPrep Kit with RiboErase	66.7963	133.593				661.592		661.592
Oxford Nanopore method	RNA	Rapid Smart-9N	122.93	140.86	810	PromethION Flow Cell (R10.4.1)	80 Gb	545.86	1131.33	545.86	1131.33
	DNA	Rapid PCR Barcoding kit V14 (RPB114.24) + NEB microbe enrich	142.733	180.467				585.467		585.467
TWIST	DNA+RNA	Twist Comprehensive Viral Research Panel + Twist Library Preparation EF Kit 2.0	659.403	680.153	1056	NextSeq 1000/2000 P1 Reagents (300 Cycles)	30 Gb	1736.15	1736.15	1694.65	1694.65
Sequencing costs (US Dollars)
23 sample run + Negative control
Approach	Input material	Library Prep Kits	Library prep cost per sample	Library prep cost per sample including negative control	Seq costs to achieve 5gb/ 1 sample*	Sequencing Kit/Flowcell	Sequencing output	Total cost	Total cost DNA+ RNA	Cost per sample	Cost per sample (DNA+ RNA)
Untargeted Illumina (NextSeq)	DNA	NEBNext Ultra II FS DNA kit + NEB microbe enrich	74.9943	78.0691	6456.14	NextSeq 1000/2000 P3 Reagents (300 Cycles)	330 Gb	5027.94	10248.8	218.606	445.599
	RNA	KAPA RNA HyperPrep Kit with RiboErase	83.0324	86.4367				5220.85		226.993
Untargeted Illumina (NovaSeq)	DNA	NEBNext Ultra II FS DNA kit + NEB microbe enrich	74.9943	78.0691	3660.64	NovaSeq 6000 SP Kit V1.5(300 Cycles)	255 Gb	3630.18	7453.28	157.834	324.056
	RNA	KAPA RNA HyperPrep Kit with RiboErase	83.0324	86.4367				3823.1		166.222
Oxford Nanopore method	RNA	Rapid Smart-9N	27.7313	28.9246	3020.49	3 X PromethION Flow Cell (R10.4.1)	240 Gb	2175.8	4942.22	94.5999	214.879
	DNA	Rapid PCR Barcoding kit V14 (RPB114.24) + NEB microbe enrich	52.3407	54.6174				2766.42		120.279
TWIST	DNA+RNA	Twist Comprehensive Viral Research Panel + Twist Library Preparation EF Kit 2.0	129.334	130.456	3466.01	NextSeq 1000/2000 P2 Reagents (300 Cycles)	120 Gb	6466.48	6466.48	281.151	281.151
5 sample run + Negative control
Approach	Input material	Library Prep Kits	Library prep cost per sample	Library prep cost per sample including negative control	Seq costs to achieve 5gb/ 1 sample*	Sequencing Kit/Flowcell	Sequencing output	Total cost	Total cost DNA+ RNA	Cost per sample	total cost DNA+ RNA
Untargeted Illumina	DNA	NEBNext Ultra II FS DNA kit + NEB microbe enrich	74.9943	89.9932	3465.78	NextSeq 1000/2000 P2 Reagents (300 Cycles)	120 Gb	2182.86	4413.94	436.571	882.789
	RNA	KAPA RNA HyperPrep Kit with RiboErase	83.0324	99.6389				2231.09		446.217
Oxford Nanopore method	RNA	Rapid Smart-9N	44.0395	52.8474	1006.83	PromethION Flow Cell (R10.4.1)	80 Gb	767.652	1683	153.53	336.599
	DNA	Rapid PCR Barcoding kit V14 (RPB114.24) + NEB microbe enrich	68.655	82.386				915.345		183.069
TWIST	DNA+RNA	Twist Comprehensive Viral Research Panel + Twist Library Preparation EF Kit 2.0	184.561	189.719	1312.61	NextSeq 1000/2000 P1 Reagents (300 Cycles)	30 Gb	2261.2	2261.2	452.241	452.241
1 sample run + Negative control
Approach	Input material	Library Prep Kits	Library prep cost per sample	Library prep cost per sample including negative control	Seq costs to achieve 5gb/ 1 sample*	Sequencing Kit/Flowcell	Sequencing output	Total cost	Total cost DNA+ RNA	Cost per sample	total cost DNA+ RNA
Untargeted Illumina	DNA	NEBNext Ultra II FS DNA kit + NEB microbe enrich	74.9943	149.989	1312.61	NextSeq 1000/2000 P1 Reagents (300 Cycles)	30 Gb	806.293	1628.65	806.293	1628.65
	RNA	KAPA RNA HyperPrep Kit with RiboErase	83.0277	166.055				822.359		822.359
Oxford Nanopore method	RNA	Rapid Smart-9N	152.802	175.089	1006.83	PromethION Flow Cell (R10.4.1)	80 Gb	678.504	1406.24	678.504	1406.24
	DNA	Rapid PCR Barcoding kit V14 (RPB114.24) + NEB microbe enrich	177.418	224.32				727.735		727.735
TWIST	DNA+RNA	Twist Comprehensive Viral Research Panel + Twist Library Preparation EF Kit 2.0	819.637	845.43	1312.61	NextSeq 1000/2000 P1 Reagents (300 Cycles)	30 Gb	2158.04	2158.04	2158.04	2158.04
