## Supplementary Table 3 for "Evaluating metagenomics and targeted approaches for diagnosis and surveillance of viruses"

### Sheet: Sheet1
Virus​	Stock (copies/ul)​	Copies per aliquot​	Copies per ml	Copies per ml (dilution 1)	Copies per ml (dilution 2)	Copies per ml (dilution 3)
DNA from human herpes virus 5 HCMV, AD-169​	16500​	4125​	66000​	6600​	660​	66​
DNA from human mastadenovirus, F​	17900​	4475​	71600​	7160​	716​	72 (71.6)​
RNA from Influenza B, B/Florida/4/2006​	12000​	3000​	48000​	4800​	480​	48​
RNA from human respiratory syncytial virus, A2​	17400​	4350​	69600​	6960​	696​	70 (69.7)​
RNA from Zika virus, MR766​	15600​	3900​	62400​	6240​	624​	62 (62.4)​
RNA from reovirus, serotype 3, Dearing​	14800​	3700​	59200​	5920​	592​	59 (59.2)​
​	​	Range of copies per ml	5.6-7.1 x 10^4​	5.6-7.1 x 10^3​	5.6-7.1 x 10^2​	5.6-7.1 x 10​
		Shorthand used in figures	6 x 10^4	6 x 10^3	6 x 10^2	6 x 10^1
			60000	6000	600	60
Copies per ml were calculated based on a theoretical purification elition volume of 40 ul and an initial sample volume for extraction of 250ul
